# Victims of human trafficking and exploitation in the healthcare system: a retrospective study using a large multi-state dataset and ICD-10 codes

**DOI:** 10.1101/2022.05.02.22274579

**Authors:** Alexander Gutfraind, Kezban Yagci Sokat, Guido Muscioni, Sami Alahmadi, Jonathan Hudlow, Ronald Hershow, Beau Norgeot

## Abstract

**Background:** Trafficking and exploitation for sex or labor affects millions of persons worldwide. To improve healthcare for these patients, in late 2018 new ICD-10 medical diagnosis codes were implemented in the US.

**Methods:** Here we report on a database search of a large US health insurer that contained approximately 47.1 million patients and 0.9 million provider organizations, not limited to large medical systems. We reported on any diagnosis with the new codes between 2018-09-01 and 2022-09-01.

**Results:** The dataset was found to contain 5,262 instances of the ICD-10 codes. Regression analysis of the codes found a 5.8% increase in the uptake of these codes per year, representing a decline relative to 6.7% annual increase in the data. The codes were used by 1,810 different providers (0.19% of total) for 2,793 patients. Of the patients, 1,248 were recently trafficked, while the remainder had a personal history of exploitation. Of the recent cases, 86% experienced sexual exploitation, 14% labor exploitation and 0.8% both types. These patients were predominantly female (83%) with a median age of 20 (interquartile range: 15-35). The patients were characterized by persistently high prevalence of mental health conditions (including anxiety - 21%, post-traumatic stress disorder - 20%, major depression - 18%), sexually-transmitted infections, and high utilization of the emergency department (ED). The first report of trafficking occurred most often outside of a hospital or emergency setting (55%), primarily during primary care and psychiatric visits.

**Conclusions:** Our study strengthens the case for expanding the use of the new ICD-10 codes and studying the barriers to their implementation.
