## Supplemental Table 1 for "Victims of human trafficking and exploitation in the healthcare system: a retrospective study using a large multi-state dataset and ICD-10 codes"

### Sheet: table4_procs_summary_anchor_pre
Supplemental Table 1
(A) The most common procedures* during medical visits involving an ICD-10 code of exploitation, (B) all procedures over the 12 months preceding the first exploitation diagnostic code, and (C) the following 12 months. % Pts indicates percent of patients with this procedure, as in Table 3. Total patients: 1,248.
(A) During diagnosis of trafficking			(B) Previous 12 months			(C) Following 12 months
Description	#patients	pcPTs	Description	#patients	pcPTs	Description	#patients	pcPTs
Office/outpatient visit est	317	25	Office/outpatient visit est	771	79	Office/outpatient visit est	758	76
Emergency dept visit	310	25	Emergency dept visit	508	52	Emergency dept visit	474	47
Chylmd trach dna amp probe	199	16	Complete cbc w/auto diff wbc	454	47	Complete cbc w/auto diff wbc	422	42
N.gonorrhoeae dna amp prob	195	16	Routine venipuncture	429	44	Routine venipuncture	420	42
Routine venipuncture	152	12	Office/outpatient visit new	403	41	Comprehen metabolic panel	383	38
Urine pregnancy test	144	12	Comprehen metabolic panel	400	41	Office/outpatient visit new	379	38
Hiv-1 ag w/hiv-1 & hiv-2 ab	137	11	Urine pregnancy test	324	33	Urinalysis auto w/scope	305	30
Complete cbc w/auto diff wbc	116	9	Chylmd trach dna amp probe	310	32	Urine pregnancy test	289	29
Syphilis test non-trep qual	113	9	N.gonorrhoeae dna amp prob	310	32	Chylmd trach dna amp probe	268	27
Comprehen metabolic panel	111	9	Urinalysis auto w/scope	298	31	N.gonorrhoeae dna amp prob	267	27
Drug test prsmv chem anlyzr	99	8	Drug test prsmv chem anlyzr	237	24	Urine culture/colony count	218	22
Office/outpatient visit new	96	8	Urinalysis auto w/o scope	223	23	Urinalysis auto w/o scope	211	21
Urinalysis auto w/scope	91	7	Urine culture/colony count	217	22	Subsequent hospital care	203	20
Hepatitis b surface ag ia	88	7	Assay thyroid stim hormone	211	22	Lipid panel	201	20
Ther/proph/diag inj sc/im	79	6	Lipid panel	211	22	Drug test prsmv chem anlyzr	192	19
Trichomonas vaginalis amplif	78	6	Ground mileage	208	21	Ground mileage	188	19
Hepatitis c ab test	67	5	Subsequent hospital care	192	20	Hospital discharge day	187	19
Hep b surface antibody	66	5	Initial hospital care	182	19	Assay thyroid stim hormone	186	19
Urine culture/colony count	65	5	Ther/proph/diag inj sc/im	182	19	Electrocardiogram report	185	18
Ceftriaxone sodium injection	61	5	Hiv-1 ag w/hiv-1 & hiv-2 ab	182	19	Ther/proph/diag inj sc/im	183	18
